# Visual Outcomes After Radiotherapy and Radiosurgery for Optic Pathway Hypothalamic Glioma: A Systematic Review and Meta-analysis

**DOI:** 10.64898/2026.07.25.26358933

**Authors:** Farzan Fahim, Amirmahdi Mojtahedzadeh, Farzin Mohammad Moradi, Zahra Zali, Zahra Darvishi, Vesal Abbasian, Mobina Puraminaie, Negin Aflaki, Shima Khalili, Parisa Fooladi, Seyyed Mohammad Hosseini Marvast, Parshana Farsandaj, Mohammadreza AmaniTehrani, Fatemeh Khazaei, Nastaran Sadat Mahdavi, Saeed Safari, Alireza Zali

## Abstract

**Background:** Optic pathway hypothalamic glioma (OPHG) can cause irreversible visual impairment. Radiotherapy and radiosurgery are used for progressive, recurrent, or treatment-refractory disease, but their effects on visual outcomes remain incompletely defined.

**Objective:** To synthesize visual outcomes following radiotherapy or radiosurgery for OPHG, with visual preservation as the primary outcome.

**Methods:** This prospectively registered systematic review and meta-analysis (PROSPERO CRD420261440136) followed the PRISMA 2020 statement. PubMed, Scopus, Web of Science, Embase, the Cochrane Library, Google Scholar, and ClinicalTrials.gov were searched from inception to 1 June 2026. Eligible studies included patients with OPHG or related optic pathway/hypothalamic gliomas treated with radiotherapy or radiosurgery and reporting extractable visual outcomes. Visual preservation was defined as stable or improved vision. Random-effects meta-analyses of logit-transformed proportions were performed.

**Results:** Forty-nine studies were included in the systematic review, of which 19 contributed 494 visual-outcome observations to the meta-analysis. The pooled visual preservation rate was 75.6% (95% CI 65.1–83.7%; I^2^ = 71.6%). Pooled rates of visual improvement, stability, and worsening were 24.7% (95% CI 19.5–30.8%), 46.7% (95% CI 37.0–56.6%), and 20.6% (95% CI 12.7–31.6%), respectively. Preservation was higher in pure radiotherapy/radiosurgery cohorts than in mixed-treatment cohorts (85% vs 66%; subgroup p = 0.0104), although differences in cohort composition and treatment attribution may have influenced this finding.

**Conclusion:** Radiotherapy and radiosurgery were associated with preservation of vision in approximately three-quarters of evaluable outcomes, predominantly through visual stability rather than recovery. Standardized visual-outcome definitions are needed to improve future comparisons and treatment evaluation.
