## Supplementary File 5 for "Visual Outcomes After Radiotherapy and Radiosurgery for Optic Pathway Hypothalamic Glioma: A Systematic Review and Meta-analysis"

### Sheet: Sheet1
No.	First Author	Year	DOI	Country	Study Design (S)	Population (P)	Intervention (I)	Comparator (C)	Outcome(s) (O)
The Visual Acuity Outcome and Relevant Factors Affecting Visual Improvement in Pediatric Sporadic Chiasmatic-Hypothalamic Glioma Patients Who Received Surgery	C. Liao	2020	10.3389/fneur.2020.00766	China	Original retrospective study	45 pediatric patients with sporadic chiasmatic–hypothalamic glioma (77 affected eyes) undergoing primary surgery	Primary intratumor partial resection (decompression surgery)	Comparison between different resection extents and clinical factors	Visual acuity outcomes (improved, maintained, deteriorated), predictors of visual improvement (IVA level, tumor size), complications, blindness rate
Monomodality versus Combined Therapy in Optic Pathway Gliomas-20-Year Experience from a Singapore Children's Hospital	J. X. Lim	2022	10.3389/fsurg.2022.827675	Singapore	Retrospectiv cohort study	22 pediatric patients with optic pathway gliomas treated at a tertiary children's hospital	Combined therapy (surgery with adjuvant chemotherapy and/or radiotherapy)	Monomodality treatment (surgery alone, chemotherapy alone, or radiotherapy alone)	Progression‑free survival (PFS), overall survival (OS), duration of remission, clinical characteristics and treatment outcomes
Analysis of Survival Prognosis for Children with Symptomatic Optic Pathway Gliomas Who Received Surgery	Y. Liu	2018	10.1016/j.wneu.2017.09.144	China	Retrospective cohort study	125 children with symptomatic optic pathway gliomas who underwent surgery	Surgical treatment of OPGs	Postoperative radiotherapy vs no radiotherapy; comparison by age and tumor pathological grade	Overall survival (OS), progression-free survival (PFS), prognostic factors (age, pathologic grade, postoperative radiotherapy)
The role of imaging features and resection status in the survival outcome of sporadic optic pathway glioma children receiving different adjuvant treatments	Z. M. Liu	2022	10.1007/s10143-022-01743-1	China	Retrospective cohort study	165 children with sporadic optic pathway glioma who underwent surgical treatment	Surgical resection with different postoperative adjuvant treatments (chemotherapy or radiotherapy) based on residual tumor status	Different adjuvant treatment strategies and residual tumor size after surgery	Overall survival (OS), progression-free survival (PFS), prognostic impact of imaging features (tumor volume, cystic components, leptomeningeal metastases) and resection status
Optic Pathway Glioma in Children with Neurofibromatosis Type 1: A Multidisciplinary Entity, Posing Dilemmas in Diagnosis and Management Multidisciplinary Management of Optic Pathway Glioma in Children with Neurofibromatosis Type 1	L. N. Lohkamp	2022	10.3389/fsurg.2022.886697	Canada	Retrospective single-center observational cohort	Children (<18 years) with NF1-associated optic pathway glioma	Multidisciplinary management; observation or treatment depending on progression	None	Overall survival (Kaplan–Meier),follow‑up,treatment requirement rate
Carboplatin is effective therapy for young children with progressive optic pathway tumors: A Pediatric Oncology Group phase II study	D. H. Mahoney	2000	10.1093/neuonc/2.4.213	USA	clinical trial	Children ≤5 years with progressive optic pathway tumors; n=50 eligible (21 with NF1)	Carboplatin 560 mg/m² every 4 weeks; treatment up to 18 months if stable disease or response	None	39/50 had stable disease or better; objective response rate >30% (95% CI 0.665–0.895); 21 progressed; 6 deaths due to progressive disease; main toxicities neutropenia and thrombocytopenia
High response rate to cisplatin/etoposide regimen in childhood low-grade glioma	M. Massimino	2002	10.1200/JCO.2002.08.087	Italy	Prospective clinical trial	34 children with low-grade glioma (29 visual pathway; 8 NF1)	Cisplatin + Etoposide chemotherapy (10 cycles)	No elective radiotherapy	ORR 70%; 3-year OS 100%; 3-year PFS 78%; RT avoided in majority
Phase II Trial of Conformal Radiation Therapy for Pediatric Low-Grade Glioma	T. E. Merchant	2009	10.1200/JCO.2008.20.9494	USA	prospective clinical trial	78 pediatric patients with low‑grade glioma (58 diencephalic)	Conformal radiation therapy (54 Gy, 10‑mm CTV margin)	Single‑arm study	5‑year EFS 87.4%; 10‑year EFS 74.3%; 5‑year OS 98.5%; 10‑year OS 95.9%; local failure 8.7% at 5 years; vasculopathy incidence 4.79% at 6 years (higher in patients <5 years)
Very long-term outcomes of pediatric patients treated for optic pathway gliomas: A longitudinal cohort study	A. Morin	2024	10.1093/neuonc/noae045	France	Longitudinal Cohort Study (Retrospective)	182 5-year survivors of pediatric OPG (Median follow-up: 17.2 years)	Multidisciplinary (Surgery, Chemotherapy, Radiotherapy)	NF1 vs. non-NF1; Radiotherapy vs. No Radiotherapy	Primary: Conditional Overall Survival (C-OS). Secondary: Second malignancies, cerebrovascular events, visual/endocrine morbidity.
Natural history and outcome of optic pathway gliomas in children	G. Nicolin	2009	10.1002/pbc.22198	Canada	Retrospective cohort	133 children with optic pathway gliomas; 78 (59%) had NF1	Initial management strategies including observation, chemotherapy, surgery, and radiotherapy	Observation vs immediate treatment; chemotherapy vs chemotherapy plus debulking vs debulking alone; NF1 vs non-NF1	Overall survival, progression-free survival, need for treatment, and clinical course over follow-up
Treatment of chiasmatic/hypothalamic gliomas of childhood with chemotherapy: an update	R. J. Packer	1988	10.1002/ana.410230113	USA	Retrospective cohort study	24 children with progressive chiasmatic/hypothalamic gliomas (CHG) under 5 years of age at diagnosis	Combination chemotherapy (actinomycin D and vincristine) without radiotherapy	None	Tumor progression, overall survival, tumor shrinkage, intelligence quotient (IQ)
Management of chiasmal and hypothalamic gliomas of infancy and childhood with chemotherapy	J. Petronio	1991	10.3171/jns.1991.74.5.0701	USA	Retrospective clinical cohort	19 infants/children with chiasmal/hypothalamic gliomas (median age 3.2 y; 4 NF1)	Chemotherapy (mainly nitrosourea-based regimens)	Immediate chemo vs chemo after progression; RT used as salvage in failures	Tumor response/stability, time to progression, visual outcome, endocrine status, need for RT
Long-term outcomes of symptomatic optic pathway glioma: 32-year experience at a single Western Australian tertiary pediatric oncology center	R. Rajagopal	2023	10.3389/fonc.2023.1157909	Australia	Retrospective cohort	37 pediatric patients with symptomatic optic pathway glioma (OPG) treated at a tertiary pediatric oncology center (1984–2016)	Multimodal management including surgery, chemotherapy, and radiotherapy	Subgroup comparisons such as NF1 vs non‑NF1, and different treatment approaches	Overall survival (OS), progression‑free survival (PFS), visual outcomes, endocrine morbidity, secondary malignancies
Mortality in children with optic pathway glioma treated with up-front BB-SFOP chemotherapy	J. Rakotonjanahary	2015	10.1371/journal.pone.0127676	France	Retrospective cohort	180 children with optic pathway glioma (OPG) treated in France between 1990–2004	Up‑front BB‑SFOP chemotherapy regimen	Comparison by risk factors (age, intracranial hypertension, sex, diencephalic syndrome)	Overall survival (OS), causes of death, prognostic factors
Challenges in treating children with optic pathway gliomas: an 18-year experience from a middle-income country	J. L. Ramírez-Melo	2024	10.3389/fonc.2024.1329729	Mexico	Retrospective cohort	30 children (<18 years) with newly diagnosed optic pathway glioma (OPG) treated 2002–2020 in Mexico	Multimodal treatment including surgery (biopsy/resection), chemotherapy, and other supportive management	Subgroup comparisons by age (<3 vs ≥3), intracranial hypertension, diencephalic syndrome, and treatment approach (surgery first‑line vs others)	Event‑free survival (EFS), overall survival (OS), visual outcomes, functional performance score, treatment complications
Radiotherapy in the management of optic pathway gliomas	C. A. Regueiro	2000	Zorlu F, Yildiz F, Gurkaynak M, Akyol F, Atahan IL. Radiotherapy in the management of optic pathway gliomas. Turk J Cancer. 2000;30(1):31‑35.	Turkey	Retrospective cohort	28 patients with optic pathway glioma treated between 1975–1995 (median age 8 years; 25% NF1)	Radiotherapy (median dose ≈ 50.4 Gy) often after surgery (biopsy or subtotal resection)	Subgroup observations based on tumor location and extent of surgical resection	Overall survival (OS), progression‑free survival (PFS), and visual outcomes
Optic pathway gliomas in patients with neurofibromatosis type 1: follow-up of 44 patients	L. Segal	2010	10.1016/j.jaapos.2009.11.020	Canada	case series	44 children with NF1‑associated optic pathway glioma from a screened NF1 cohort	Clinical and MRI follow‑up with treatment when symptomatic	Tumor location groups (optic nerve/chiasm vs retrochiasmal) and symptomatic vs asymptomatic patients	Visual acuity outcomes, endocrinologic morbidity, disease progression
Radiation Therapy for Optic Pathway and Hypothalamic Low-Grade Gliomas in Children	D. S. Tsang	2017	10.1016/j.ijrobp.2017.07.023	USA	Retrospective study	Pediatric patients with optic-hypothalamic low-grade glioma (LGG) (n=89)	Radiation Therapy (RT) (median dose 54 Gy in 30 fractions)	(Comparison is mainly between NF-1 vs non-NF-1, younger vs older children, and pre-RT chemotherapy use)	Long-term survival (Event-free survival - EFS, Overall Survival - OS), development of RT-induced neoplasms, clinically significant vasculopathy
Magnetic Resonance Imaging Features of Sporadic Optic Chiasmatic-Hypothalamic Gliomas and Correlation with Histopathology and BRAF Gene Alterations	T. Vaidya	2024	10.4103/neurol-india.ni_521_22	India	case series	26 patients with sporadic optic chiasmatic-hypothalamic gliomas (OCHGs), histopathologically proven	Baseline magnetic resonance (MR) imaging features	- (Comparison is between imaging phenotypes and BRAF gene alterations)	Correlation between imaging features (solid-cystic mass, necrosis, number of cysts) and BRAF gene alterations (BRAFV600E mutation, BRAF wild genotype, BRAF fusion)
Optic glioma in children: A retrospective analysis of 101 cases	A. Varan	2013	10.1097/COC.0b013e3182467efa	Turkey	Retrospective analysis	101 pediatric patients with newly diagnosed optic glioma	Surgery (predominantly subtotal resection), Radiotherapy, Chemotherapy (COPP, cisplatin plus etoposide)	- (Comparison of outcomes based on patient characteristics and tumor location/features)	Clinical characteristics, long-term outcome, 5-year and 10-year progression-free survival (PFS) and overall survival (OS), factors affecting prognosis (NF-1 status, age at diagnosis, tumor location).
Visual outcome of a cohort of children with neurofibromatosis type 1 and optic pathway glioma followed by a pediatric neuro-oncology program	P. Dalla Via	2007	10.1215/15228517-2007-031	Italy	Clinical Trial	20 children with Neurofibromatosis Type 1 (NF1) and Optic Pathway Glioma (OPG)	Treatment based on age: Chemotherapy (vincristine/carboplatin) for <5 years; Radiotherapy for all others. Treatment instituted for progressive disease or clinical deterioration.	Observation only (5 patients)	Visual outcome: Visual acuity (VA), visual field (VF), contrast sensitivity, color sensitivity, WHO hypovision category. Tumor volume changes, visual deterioration.
A nationwide service evaluation of safety, radiologic and visual outcome refining bevacizumab-based treatments in children with progressive low-grade glioma	Green	2022	10.1093/neuonc/noac079.325	United Kingdom	Conference abstract / nationwide retrospective service evaluation	88 children with progressive pediatric low-grade glioma (88% optic pathway glioma)	Bevacizumab-based treatment (bevacizumab 10 mg/kg every 14 days; with irinotecan in 85% or with first/second-line chemotherapy in 15%)	None	Radiological response, visual response, progression-free survival, visual PFS, treatment progression, toxicity
Optic gliomas: a retrospective analysis of 50 cases	Y. Khafaga	2003	10.1016/s0360-3016(02)04512-1	Saudi Arabia	Retrospective cohort	50 patients with low-grade optic pathway gliomas (35 posterior, 15 anterior; 18 with NF1)	Surgery (resection), primary radiotherapy, or postoperative radiotherapy (42–54 Gy)	Anterior vs. posterior tumors, RT vs. no RT (for posterior tumors), age (<3 vs. >3 years)	Overall survival (OS), Progression-Free Survival (PFS), prognostic factors, endocrine/neurological toxicities
The role of surgery for chiasmatic-hypothalamic gliomas in children	J. Goodden	2014	10.3171/2013.8.PEDS12546	UK	Retrospective/Prospective cohort	42 children with OPHG (19 NF1+, 23 NF1-)	Individualized approach including surgical debulking (primary or for progression), chemotherapy, and radiotherapy	Surgical debulking alone vs. combined approaches	Survival, tumor control, visual stabilization, endocrine function, complications
A 40-YEAR COHORT STUDY OF EVOLVING HYPOTHALAMIC DYSFUNCTION IN 90 INFANTS AND YOUNG CHILDREN (<3Y) WITH OPTIC PATHWAY GLIOMAS	S. Picariello	2022	10.3390/cancers14030747	UK / Italy	Retrospective cohort (long‑term cohort study)	90 infants/children diagnosed with optic pathway/hypothalamic gliomas before age 3	Multimodal management (surgery, chemotherapy, radiotherapy) with long‑term follow‑up	Hypothalamic involvement vs. no involvement and different treatment exposures	Endocrine/metabolic dysfunction, neurobehavioral morbidity, endocrine event‑free survival
Visual Outcomes After Radiation Therapy for Optic Pathway Glioma	S. Quesada	2019	10.1016/j.ijrobp.2019.06.1076	USA	Retrospective cohort	40 patients with optic pathway glioma treated with RT; I: Radiation therapy	Radiation therapy	Baseline visual acuity status and tumor location (prechiasmatic vs postchiasmatic)	Cumulative incidence of visual acuity decline or improvement, risk factors for VA deterioration
Second primary tumors in neurofibromatosis 1 patients treated for optic glioma: substantial risks after radiotherapy	S. Sharif	2006	10.1200/jco.2005.03.8349	UK	Retrospective cohort / long-term follow-up	80 patients with neurofibromatosis type 1 (NF1) and optic pathway glioma	Radiotherapy for optic pathway glioma	Radiotherapy vs no radiotherapy	Risk of second nervous system tumors; 9/18 (50%) RT patients developed second tumors vs 8/40 (20%) non‑RT; relative risk 3.04 (95% CI 1.29–7.15)
Long-term follow-up of Optic Pathway Gliomas in children with neurofibromatosis type-1: An oncology hospital experience	M. Fernandes	2018	10.1093/neuonc/noy059.521	Portugal	Retrospective cohort study	62 children with NF1-associated optic pathway gliomas	Chemotherapy (all treated patients), surgery (4), radiotherapy (1), surveillance	Treated vs observation	Visual acuity outcomes, tumor response (CR/PR/stable), survival, long‑term follow‑up (mean 7.9 years)
Visual deterioration outcomes following optic pathway glioma treatment: a 12-year single institution retrospective study	Zhou	2024	10.1007/s11060-024-04802-3	China	Retrospective cohort	140 pediatric patients (<18 years) with optic pathway glioma who underwent initial partial tumor resection	Initial partial tumor resection followed by adjuvant radiotherapy, chemotherapy, radiotherapy plus chemotherapy, or observation	Comparison between postoperative treatment groups (RT vs observation, CT vs observation, RT+CT vs observation)	Visual acuity deterioration, tumor progression/relapse, mortality, anatomical classification, predictors of visual deterioration
The effect of chemotherapy on optic pathway gliomas and their sub-components: A volumetric MR analysis study	B. Shofty	2015	10.1002/pbc.25480	Israel	Retrospective imaging cohort study	15 pediatric patients with optic pathway glioma	Chemotherapy (vincristine + carboplatin; up to five treatment lines)	Tumor components before vs after chemotherapy	Volumetric MRI changes in tumor components (solid enhancing, solid non‑enhancing, cystic), tumor volume changes over time
Long-term visual acuity outcomes after radiation therapy for sporadic optic pathway glioma	Acharya	2019	10.1007/s11060-019-03264-2	USA	Retrospective cohort (subset from a prospective protocol)	Pediatric (median age 8 yrs), Sporadic OPHG (93% post-chiasm/hypothalamus), NF1 excluded	RT (3D-CRT, IMRT, or Proton therapy)	None/Single-arm (Pre-treatment baseline)	Visual acuity (decline and improvement), Progression-Free Survival (PFS), Radiographic progression
Visual Outcomes in Pediatric Optic Pathway Glioma After Conformal Radiation Therapy	Awdeh	2012	10.1016/j.ijrobp.2011.10.067	USA	Prospective cohort	Pediatric (median age 9.3 yrs), Sporadic OPHG (NF1 excluded)	Conformal Radiation Therapy (CRT, 54 Gy); Primary/Salvage	None/Single-arm (Pre-treatment baseline, prior therapy subgroups)	Visual acuity (logMAR), vision preservation/improvement
Treatment of isolated pediatric optic nerve glioma: A nationwide retrospective cohort study and systematic literature review on visual and radiological outcome	Bennebroek	2024	10.1002/pbc.31358	The Netherlands	Retrospective multicenter cohort study & Systematic literature review	Pediatric (0-18 years), Isolated Optic Nerve Glioma (ONG), Both NF1 and sporadic	Radiotherapy (52.2-54.0 Gy); First-line	Systemic anticancer therapy (SAT/chemotherapy), Surgery	Best-corrected visual acuity (BCVA), Tumor volume (TV) on MRI, Visual impairment/blindness
A Retrospective, Nationwide, Multicenter Study on Diagnosis and Treatment Outcome of Pediatric Optic Pathway/Hypothalamic Gliomas Including Analysis of Risk Factors for Progression After Systemic Anticancer Therapy	Bennebroek	2025	10.3390/cancers17050716	The Netherlands	Retrospective multicenter cohort study	Pediatric (0-17 years), Both NF1 and sporadic OPHG	Radiotherapy (median dose 54.0 Gy); First-line (n=5) or Successive/Salvage (n=19)	None/Single-arm (Comparison between NF1 vs. sporadic subgroups)	Progression-Free Survival (PFS) at 3, 5, and 10 years
Optic Pathway Glioma: Long-Term Visual Outcome in Children Without Neurofibromatosis Type-1	Campagna	2010	10.1002/pbc.22748	Italy	Retrospective cohort study	Pediatric (children <18 years), Sporadic OPG (NF1 excluded)	Radiotherapy (conventional external beam, 54 Gy); Primary or Salvage (post-chemotherapy)	None/Single-arm (Pre-treatment baseline, internal comparison with chemotherapy/observation groups)	Visual acuity (VA), Visual field (VF), Color/contrast sensitivity, Tumor volume/response on MRI, Overall survival
Endocrine outcome in long-term survivors of low-grade hypothalamic/chiasmatic glioma	Collett-Solberg	1997	10.1046/j.1365-2265.1997.2211032.x	USA	Retrospective cohort study	Pediatric (children), Both NF1 and sporadic hypothalamic/chiasmatic glioma (H/CG)	Radiotherapy (cranial irradiation, median dose 55.8 Gy), Surgery, Chemotherapy	Comparison between different treatment modalities (RT vs. Surgery vs. Chemotherapy vs. Observation)	Endocrine dysfunction (GH deficiency, precocious puberty, hypothyroidism, hypoadrenalism, diabetes insipidus, hypogonadotrophic hypogonadism)
FRACTIONATED STEREOTACTIC RADIOTHERAPY OF OPTIC PATHWAY GLIOMAS: TOLERANCE AND LONG-TERM OUTCOME	Combs	2005	10.1016/j.ijrobp.2004.12.081	Germany	Retrospective cohort / Case series	Pediatric and Adult (Both), NF1 and sporadic OPG	Fractionated Stereotactic Radiotherapy (FSRT); Primary/Salvage	None/Single-arm	Progression-Free Survival (PFS), Overall Survival (OS), Visual acuity/impairment, Endocrine dysfunction, Toxicity
Single-session Gamma Knife radiosurgery for optic pathway/hypothalamic gliomas	el-Shehaby	2016	10.3171/2016.8.GKS161432	Egypt	Retrospective case series	Pediatric and Adult (Both, median 16 yrs), Optic pathway/hypothalamic gliomas (Optic nerve and Chiasm/Hypothalamus), NF1 and sporadic	Single-session Gamma Knife Radiosurgery (SRS); Primary/Salvage	None/Single-arm (Pre-treatment baseline)	Tumor control rate (90%), Visual acuity/field outcomes (improvement/stable/worsened), Progression-Free Survival (PFS), Endocrine dysfunction
Management of optic pathway and chiasmatic-hypothalamic gliomas in children with radiation therapy	Erkal	1997		Turkey	Retrospective cohort study	Pediatric (children, median 7 yrs), Both NF1 (6 patients) and sporadic OPHG (optic pathway and chiasmatic-hypothalamic gliomas)	External beam radiotherapy (median dose 50 Gy); Primary/Salvage	None/Single-arm	Overall Survival (OS), Progression-Free Survival (PFS), Visual acuity/visual field outcomes (improvement/stable/deterioration), Endocrine dysfunction
Survival and Functional Outcome of Children with Hypothalamic/Chiasmatic Tumors	Fouladi	2003	10.1002/cncr.11119	USA	Retrospective cohort study	Pediatric (children), Hypothalamic/Chiasmatic gliomas (OPHG), Both NF1 and sporadic	Radiotherapy (median 52.2 Gy); Primary/Salvage	Chemotherapy, Observation	Overall Survival (OS), Progression-Free Survival (PFS), Endocrine dysfunction (endocrinopathy), Neurocognitive outcomes (IQ)
Neuroendocrine Morbidity After Pediatric Optic Gliomas: A Longitudinal Analysis of 166 Children Over 30 Years	Gan	2015	10.1210/jc.2015-2028	UK	Retrospective longitudinal cohort study	Pediatric (children), OP/HSGs (optic pathway, hypothalamic and suprasellar gliomas), Both NF1 and sporadic	Radiotherapy (48-55 Gy), Surgery, Chemotherapy, Observation	Comparison between different treatment modalities (RT vs. non-RT) and tumor locations	Endocrine event-free survival (EEFS), GH deficiency (GHD), central precocious puberty (CPP), gonadotropin deficiency (GnD), ACTH/TSH deficiency, posterior pituitary dysfunction (PPD), obesity
A Single-Center Treatment Experience of Gamma Knife Radiosurgery for Optic Pathway Glioma	Ge	2022	10.1155/2022/2043515	China	Retrospective cohort study	Pediatric and Adult (median age 13.8 years), Both NF1 and sporadic OPG	Gamma Knife Radiosurgery (GKS) (single fraction or fractionated); Primary/Salvage	None/Single-arm	Progression-Free Survival (PFS), Visual Acuity (VA) preservation, local tumor control
Early Radiotherapy Preserves Vision in Sporadic Optic Pathway Glioma	Hanania	2021	10.1002/cncr.33497	USA	Retrospective cohort	Pediatric; Sporadic OPHG	Proton beam therapy (PBT) as primary or first-line salvage	Chemotherapy (with delayed RT after ≥2 regimens)	Blindness-free survival (BFS), Visual acuity (VA), PFS, OS, Toxicity (endocrine, vasculopathy, neurocognitive)
Novalis Radiosurgery of Optic Gliomas in Children: Preliminary Report	Han	2007	10.1159/000103305	South Korea	Case series	Pediatric; Optic gliomas involving chiasm/hypothalamus	Novalis radiosurgery (fractionated stereotactic radiotherapy) post-surgery	None/Single-arm	Local tumor control, Visual stability, Endocrine dysfunction
Optic Pathway and Hypothalamic/ Chiasmatic Gliomas in Children Younger than Age 5 Years with a 6-Year Follow-Up	Janss	1995	10.1002/1097-0142(19950215)75:4<1051::AID-CNCR2820750423>3.0.CO;2-S	USA	Retrospective cohort	Pediatric (<5 years) H/OPG, NF1 and sporadic	RT (primary/salvage), Chemotherapy, Surgery	Observation/Chemotherapy	Vision, Endocrine, Neurocognitive, OS, PFS
Moyamoya phenomenon after radiation for optic glioma	Kestle	1993	Not mentioned	Canada	Retrospective cohort	Pediatric (mean 2.8 yrs at RT), NF1 & sporadic	Radiotherapy (2500-5500 rad)	No radiotherapy	Moyamoya phenomenon (vasculopathy/toxicity)
Longitudinal Measures of Visual Function, Tumor Volume, and Prediction of Visual Outcomes after Treatment of Optic Pathway Gliomas	Kelly	2012	10.1016/j.ophtha.2011.12.035	USA	Retrospective cohort	Pediatric (0.7-9 yrs), NF1 & sporadic	Chemotherapy, Radiotherapy (primary/salvage)	Pre-treatment baseline, Chemotherapy vs RT	Visual acuity, Tumor volume, VEP
RADIATION THERAPY FOR GLIOMAS OF THE OPTIC NERVE AND CHIASM	Kovalic	1990	Not mentioned	USA	Retrospective cohort	Pediatric/Adult (median 4 yrs), Optic nerve & chiasm glioma, NF1 & sporadic	Primary/Post-op RT (median 50.4 Gy)	None/Single-arm	OS, PFS, Visual acuity, Endocrine/Neurologic toxicity
Progression-Free Survival in Children With Optic Pathway Tumors: Dependence on Age and the Quality of the Response to Chemotherapy	Laithier	2003	10.1200/JCO.2003.03.043	France	Prospective multicenter cohort	Pediatric OPT/OPHG (85 patients), NF1 and sporadic	RT as salvage treatment (28 patients)	Chemotherapy only	PFS, OS, Visual outcomes, Radiotherapy-free survival
