## Supplementary File 8 for "Visual Outcomes After Radiotherapy and Radiosurgery for Optic Pathway Hypothalamic Glioma: A Systematic Review and Meta-analysis"

### Sheet: Sheet1
Study_No	Study_ID	First_Author	Year	Study_Title	Corrected_Study_Design	JBI_Tool_To_Use	Prospective_or_Retrospective	Q1	Q2	Q3	Q4	Q5	Q6	Q7	Q8	Q9	Q10	Q11	Q12	Q13	Yes_Count	Applicable_Count	Score_Percent	ROB_Level
1	Kovalic_1990	Kovalic	1990	Radiation Therapy for Gliomas of the Optic Nerve and Chiasm	Retrospective radiotherapy cohort / long-term outcome study	Cohort	Retrospective	Yes	Yes	Yes	Yes	Unclear	Unclear	Yes	Yes	Unclear	NA	Yes	NA	NA	7	10	0.7	Moderate
2	Kelly_2012	Kelly	2012	Longitudinal Measures of Visual Function, Tumor Volume, and Prediction of Visual Outcomes after Treatment of Optic Pathway Gliomas	Retrospective longitudinal visual-function and tumor-volume cohort	Cohort	Retrospective	Yes	Yes	Yes	Yes	Unclear	Yes	Yes	Yes	Unclear	NA	Yes	NA	NA	8	10	0.8	Low
3	Erkal_1997	Erkal	1997	Management of optic pathway and chiasmatic-hypothalamic gliomas in children with radiation therapy	Retrospective pediatric radiotherapy cohort	Cohort	Retrospective	Yes	Yes	Yes	Unclear	No	Unclear	Yes	Yes	Unclear	NA	Yes	NA	NA	6	10	0.6	Moderate
4	Khafaga_2003	Khafaga	2003	Optic Gliomas: A Retrospective Analysis of 50 Cases	Retrospective optic pathway low-grade glioma cohort	Cohort	Retrospective	Yes	Yes	Yes	Yes	Unclear	Unclear	Yes	Yes	Unclear	NA	Yes	NA	NA	7	10	0.7	Moderate
5	Tsang_2017	Tsang	2017	Radiation Therapy for Optic Pathway and Hypothalamic Low-Grade Gliomas in Children	Retrospective RT cohort / late-toxicity study	Cohort	Retrospective	Yes	Yes	Yes	Yes	Unclear	Yes	Yes	Yes	Unclear	NA	Yes	NA	NA	8	10	0.8	Low
6	Segal_2010	Segal	2010	Optic pathway gliomas in patients with neurofibromatosis type 1: Follow-up of 44 patients	Retrospective NF1-associated OPG observational cohort	Cohort	Retrospective	Yes	Yes	Yes	Unclear	No	Unclear	Yes	Yes	Unclear	NA	Yes	NA	NA	6	10	0.6	Moderate
7	Liu_2018	Liu	2018	Analysis of Survival Prognosis for Children with Symptomatic Optic Pathway Gliomas Who Received Surgery	Retrospective surgical prognostic cohort	Cohort	Retrospective	Yes	Yes	Yes	Yes	Unclear	Yes	Yes	Yes	Unclear	NA	Yes	NA	NA	8	10	0.8	Low
8	Han_2007	Han	2007	Novalis Radiosurgery of Optic Gliomas in Children: Preliminary Report	Small interventional Novalis radiosurgery case series	Case series	Retrospective	Unclear	Yes	Yes	Unclear	Unclear	Yes	Unclear	Yes	Unclear	Unclear	NA	NA	NA	4	10	0.4	High
9	Mahoney_2000	Mahoney	2000	Carboplatin is effective therapy for young children with progressive optic pathway tumors: A Pediatric Oncology Group phase II study	Prospective single-arm phase II chemotherapy trial	Quasi-experimental	Prospective	Yes	No	NA	NA	Yes	Yes	Yes	Unclear	Yes	NA	NA	NA	NA	5	7	0.714286	Moderate
10	Packer_1988	Packer	1988	Treatment of Chiasmatic/Hypothalamic Gliomas of Childhood with Chemotherapy: An Update	Prospective single-arm chemotherapy treatment protocol	Quasi-experimental	Prospective	Yes	No	NA	NA	Yes	Yes	Yes	Unclear	Yes	NA	NA	NA	NA	5	7	0.714286	Moderate
11	Ge_2022	Ge	2022	A Single-Center Treatment Experience of Gamma Knife Radiosurgery for Optic Pathway Glioma	Retrospective Gamma Knife radiosurgery cohort	Quasi-experimental	Retrospective	Yes	No	NA	NA	Yes	Yes	Unclear	Unclear	Yes	NA	NA	NA	NA	4	7	0.571429	High
12	Janss_1995	Janss	1995	Optic Pathway and Hypothalamic/Chiasmatic Gliomas in Children Younger than Age 5 Years with a 6-Year Follow-Up	Retrospective young-child treatment cohort	Cohort	Retrospective	Yes	Yes	Yes	Unclear	No	Unclear	Yes	Yes	Unclear	NA	Yes	NA	NA	6	10	0.6	Moderate
13	Fouladi_2003	Fouladi	2003	Survival and Functional Outcome of Children with Hypothalamic/Chiasmatic Tumors	Retrospective pediatric hypothalamic/chiasmatic tumor outcome cohort	Cohort	Retrospective	Yes	Yes	Yes	Yes	Unclear	Unclear	Yes	Yes	Unclear	NA	Yes	NA	NA	7	10	0.7	Moderate
14	Hanania_2021	Hanania	2021	Early Radiotherapy Preserves Vision in Sporadic Optic Pathway Glioma	Retrospective comparative visual-outcome cohort	Cohort	Retrospective	Yes	Yes	Yes	Yes	Unclear	Yes	Yes	Yes	Unclear	NA	Yes	NA	NA	8	10	0.8	Low
15	Picariello_2022	Picariello	2022	A 40-Year Cohort Study of Evolving Hypothalamic Dysfunction in Infants and Young Children (<3 years) with Optic Pathway Gliomas	Retrospective longitudinal endocrine/neurobehavioural morbidity cohort	Cohort	Retrospective	Yes	Yes	Yes	Yes	Unclear	Yes	Yes	Yes	Unclear	NA	Yes	NA	NA	8	10	0.8	Low
16	Bennebroek_2025	Bennebroek	2025	A Retrospective, Nationwide, Multicenter Study on Diagnosis and Treatment Outcome of Pediatric Optic Pathway/Hypothalamic Gliomas Including Analysis of Risk Factors for Progression After Systemic Anticancer Therapy	Nationwide retrospective multicenter treatment-outcome cohort	Cohort	Retrospective	Yes	Yes	Yes	Yes	Yes	Yes	Yes	Yes	Unclear	NA	Yes	NA	NA	9	10	0.9	Low
17	Liao_2020	Liao	2020	The Visual Acuity Outcome and Relevant Factors Affecting Visual Improvement in Pediatric Sporadic Chiasmatic–Hypothalamic Glioma Patients Who Received Surgery	Retrospective surgical visual-acuity outcome cohort	Cohort	Retrospective	Yes	Yes	Yes	Yes	Unclear	Yes	Yes	Yes	Unclear	NA	Yes	NA	NA	8	10	0.8	Low
18	Rajagopal_2023	Rajagopal	2023	Long-term outcomes of symptomatic optic pathway glioma: 32-year experience at a single Western Australian tertiary pediatric oncology center	Retrospective long-term symptomatic OPG cohort	Cohort	Retrospective	Yes	Yes	Yes	Yes	Unclear	Yes	Yes	Yes	Unclear	NA	Yes	NA	NA	8	10	0.8	Low
19	RamirezMelo_2024	Ramírez-Melo	2024	Challenges in treating children with optic pathway gliomas: an 18-year experience from a middle-income country	Retrospective pediatric OPG treatment cohort	Cohort	Retrospective	Yes	Yes	Yes	Yes	Unclear	Unclear	Yes	Yes	Unclear	NA	Yes	NA	NA	7	10	0.7	Moderate
20	Lim_2022	Lim	2022	Monomodality versus Combined Therapy in Optic Pathway Gliomas—20-Year Experience from a Singapore Children’s Hospital	Retrospective comparative treatment cohort	Cohort	Retrospective	Yes	Yes	Yes	Yes	Unclear	Yes	Yes	Yes	Unclear	NA	Yes	NA	NA	8	10	0.8	Low
21	Lohkamp_2022	Lohkamp	2022	Optic Pathway Glioma in Children with Neurofibromatosis Type 1: A Multidisciplinary Entity, Posing Dilemmas in Diagnosis and Management	Retrospective NF1-associated OPG management cohort	Cohort	Retrospective	Yes	Yes	Yes	Yes	Unclear	Yes	Yes	Yes	Unclear	NA	Yes	NA	NA	8	10	0.8	Low
22	ElShehaby_2016	El-Shehaby	2016	Single-session Gamma Knife radiosurgery for optic pathway/hypothalamic gliomas	Retrospective single-arm Gamma Knife radiosurgery cohort	Quasi-experimental	Retrospective	Yes	No	NA	NA	Yes	Yes	Yes	Unclear	Yes	NA	NA	NA	NA	5	7	0.714286	Moderate
23	Goodden_2014	Goodden	2014	The role of surgery in optic pathway/hypothalamic gliomas in children	Retrospective/prospective surgical cohort	Cohort	Mixed retrospective/prospective	Yes	Yes	Yes	Yes	Unclear	Yes	Yes	Yes	Unclear	NA	Yes	NA	NA	8	10	0.8	Low
24	CollettSolberg_1997	Collett-Solberg	1997	Endocrine outcome in long-term survivors of low-grade hypothalamic/chiasmatic glioma	Retrospective endocrine late-effects cohort	Cohort	Retrospective	Yes	Yes	Yes	Yes	Unclear	Unclear	Yes	Yes	Unclear	NA	Yes	NA	NA	7	10	0.7	Moderate
25	Gan_2015	Gan	2015	Neuroendocrine Morbidity After Pediatric Optic Gliomas: A Longitudinal Analysis of 166 Children Over 30 Years	Retrospective longitudinal neuroendocrine morbidity cohort	Cohort	Retrospective	Yes	Yes	Yes	Yes	Unclear	Yes	Yes	Yes	Unclear	NA	Yes	NA	NA	8	10	0.8	Low
26	Massimino_2002	Massimino	2002	High Response Rate to Cisplatin/Etoposide Regimen in Childhood Low-Grade Glioma	Prospective single-arm chemotherapy treatment cohort	Quasi-experimental	Prospective	Yes	No	NA	NA	Yes	Yes	Yes	Unclear	Yes	NA	NA	NA	NA	5	7	0.714286	Moderate
27	Laithier_2003	Laithier	2003	Progression-Free Survival in Children With Optic Pathway Tumors: Dependence on Age and the Quality of the Response to Chemotherapy—Results of the First French Prospective Study for the French Society of Pediatric Oncology	Prospective multicenter chemotherapy-first study	Quasi-experimental	Prospective	Yes	No	NA	NA	Yes	Yes	Yes	Yes	Yes	NA	NA	NA	NA	6	7	0.857143	Low
28	Sharif_2006	Sharif	2006	Second Primary Tumors in Neurofibromatosis 1 Patients Treated for Optic Glioma: Substantial Risks After Radiotherapy	Retrospective NF1 RT-exposed versus non-exposed safety cohort	Cohort	Retrospective	Yes	Yes	Yes	Yes	Unclear	Yes	Yes	Yes	Unclear	NA	Yes	NA	NA	8	10	0.8	Low
29	Merchant_2009	Merchant	2009	Phase II Trial of Conformal Radiation Therapy for Pediatric Low-Grade Glioma	Prospective single-arm phase II conformal RT trial	Quasi-experimental	Prospective	Yes	No	NA	NA	Yes	Yes	Yes	Yes	Yes	NA	NA	NA	NA	6	7	0.857143	Low
30	Petronio_1991	Petronio	1991	Management of chiasmal and hypothalamic gliomas of infancy and childhood with chemotherapy	Nonrandomized chemotherapy treatment cohort	Quasi-experimental	Retrospective review of nonrandomized treatment experience	Yes	No	NA	NA	Yes	Yes	Unclear	Unclear	Yes	NA	NA	NA	NA	4	7	0.571429	High
31	Kestle_1993	Kestle	1993	Moyamoya phenomenon after radiation for optic glioma	Retrospective radiation-associated vasculopathy cohort / case series	Case series	Retrospective	Unclear	Yes	Yes	Unclear	Unclear	Yes	Unclear	Yes	Unclear	Unclear	NA	NA	NA	4	10	0.4	High
32	Vaidya_2024	Vaidya	2024	Magnetic Resonance Imaging Features of Sporadic Optic Chiasmatic-Hypothalamic Gliomas and Correlation with Histopathology and BRAF Gene Alterations	Retrospective imaging-histopathology-radiogenomic cohort	Cohort	Retrospective	Yes	Yes	Yes	Yes	Unclear	Unclear	Yes	Yes	Unclear	NA	Yes	NA	NA	7	10	0.7	Moderate
33	DallaVia_2007	Dalla Via	2007	Visual outcome of a cohort of children with neurofibromatosis type 1 and optic pathway glioma followed by a pediatric neuro-oncology program	Prospective protocol-based NF1-OPG follow-up cohort	Cohort	Prospective follow-up with retrospective analysis	Yes	Yes	Yes	Yes	Unclear	Yes	Yes	Yes	Unclear	NA	Yes	NA	NA	8	10	0.8	Low
34	Awdeh_2012	Awdeh	2012	Visual Outcomes in Pediatric Optic Pathway Glioma After Conformal Radiation Therapy	Prospective conformal RT visual-outcome cohort	Quasi-experimental	Prospective	Yes	No	NA	NA	Yes	Yes	Yes	Yes	Yes	NA	NA	NA	NA	6	7	0.857143	Low
35	Green_2022	Green	2022	A nationwide service evaluation of safety, radiologic and visual outcome refining bevacizumab-based treatments in children with progressive low-grade glioma	Conference abstract / nationwide service evaluation	Case series	Retrospective	Unclear	Unclear	Unclear	Unclear	Unclear	Yes	Unclear	Yes	Unclear	Unclear	NA	NA	NA	2	10	0.2	High
36	Morin_2024	Morin	2024	Very long-term outcomes of pediatric patients treated for optic pathway gliomas: A longitudinal cohort study	Very-long-term longitudinal survivor cohort	Cohort	Retrospective	Yes	Yes	Yes	Yes	Unclear	Yes	Yes	Yes	Unclear	NA	Yes	NA	NA	8	10	0.8	Low
37	Fernandes_2018	Fernandes	2018	Long term follow-up of optic pathway gliomas in children with neurofibromatosis type 1: An oncology hospital experience	Conference abstract / retrospective NF1-OPG cohort	Case series	Retrospective	Unclear	Unclear	Unclear	Unclear	Unclear	Yes	Unclear	Yes	Unclear	Unclear	NA	NA	NA	2	10	0.2	High
38	Varan_2013	Varan	2013	Optic Glioma in Children: A Retrospective Analysis of 101 Cases	Retrospective clinical outcome cohort	Cohort	Retrospective	Yes	Yes	Yes	Yes	Unclear	Unclear	Yes	Yes	Unclear	NA	Yes	NA	NA	7	10	0.7	Moderate
39	Nicolin_2009	Nicolin	2009	Natural History and Outcome of Optic Pathway Gliomas in Children	Retrospective natural-history and treatment-outcome cohort	Cohort	Retrospective	Yes	Yes	Yes	Yes	Unclear	Yes	Yes	Yes	Unclear	NA	Yes	NA	NA	8	10	0.8	Low
40	Campagna_2010	Campagna	2010	Optic Pathway Glioma: Long-Term Visual Outcome in Children Without Neurofibromatosis Type-1	Retrospective visual-outcome cohort	Cohort	Retrospective	Yes	Yes	Yes	Yes	Unclear	Unclear	Yes	Yes	Unclear	NA	Yes	NA	NA	7	10	0.7	Moderate
41	Shofty_2015	Shofty	2015	The Effect of Chemotherapy on Optic Pathway Gliomas and Their Sub-Components: A Volumetric MR Analysis Study	Retrospective chemotherapy-treated volumetric MRI cohort	Quasi-experimental	Retrospective	Yes	No	NA	NA	Yes	Yes	Yes	Unclear	Yes	NA	NA	NA	NA	5	7	0.714286	Moderate
42	Bennebroek_2024	Bennebroek	2024	Treatment of isolated pediatric optic nerve glioma: A nationwide retrospective cohort study and systematic literature review on visual and radiological outcome	Nationwide retrospective cohort study with embedded systematic review	Cohort	Retrospective	Yes	Yes	Yes	Yes	Unclear	Yes	Yes	Yes	Unclear	NA	Yes	NA	NA	8	10	0.8	Low
43	Regueiro_1995	Regueiro	1995	Radiotherapy in the management of optic pathway gliomas	Conference abstract / retrospective radiotherapy cohort	Case series	Retrospective	Unclear	Unclear	Unclear	Unclear	Unclear	Yes	Unclear	Yes	Unclear	Unclear	NA	NA	NA	2	10	0.2	High
44	Combs_2005	Combs	2005	Fractionated Stereotactic Radiotherapy of Optic Pathway Gliomas: Tolerance and Long-Term Outcome	Retrospective single-arm fractionated stereotactic RT cohort	Quasi-experimental	Retrospective	Yes	No	NA	NA	Yes	Yes	Yes	Unclear	Yes	NA	NA	NA	NA	5	7	0.714286	Moderate
45	Rakotonjanahary_2015	Rakotonjanahary	2015	Mortality in Children with Optic Pathway Glioma Treated with Up-Front BB-SFOP Chemotherapy	Historical multicenter chemotherapy cohort	Cohort	Retrospective	Yes	Yes	Yes	Yes	Unclear	Unclear	Yes	Yes	Unclear	NA	Yes	NA	NA	7	10	0.7	Moderate
46	Liu_2022	Liu	2022	The role of imaging features and resection status in the survival outcome of sporadic optic pathway glioma children receiving different adjuvant treatments	Retrospective surgical/adjuvant treatment cohort	Cohort	Retrospective	Yes	Yes	Yes	Yes	Unclear	Yes	Yes	Yes	Unclear	NA	Yes	NA	NA	8	10	0.8	Low
47	Acharya_2019	Acharya	2019	Long-term visual acuity outcomes after radiation therapy for sporadic optic pathway glioma	Retrospective RT visual-outcome cohort with prospective subset	Quasi-experimental	Retrospective	Yes	No	NA	NA	Yes	Yes	Yes	Unclear	Yes	NA	NA	NA	NA	5	7	0.714286	Moderate
48	Zhou_2024	Zhou	2024	Visual deterioration outcomes following optic pathway glioma treatment: a 12-year single institution retrospective study	Retrospective visual deterioration treatment cohort	Cohort	Retrospective	Yes	Yes	Yes	Yes	Unclear	Unclear	Yes	Yes	Unclear	NA	Yes	NA	NA	7	10	0.7	Moderate
49	Quesada_2019	Quesada	2019	Visual Outcomes After Radiation Therapy for Optic Pathway Glioma	Conference abstract / retrospective RT cohort	Case series	Retrospective	Unclear	Unclear	Unclear	Unclear	Unclear	Yes	Unclear	Yes	Unclear	Unclear	NA	NA	NA	2	10	0.2	High
